# Characterizing Features of the Genetic Architecture Underlying Autism from a multi-ancestry Perspective

**DOI:** 10.64898/2026.02.11.26346086

**Authors:** Marla Mendes, Chen Yang Xu, Worrawat Engchuan, Brett Trost, Xiaopu Zhou, Nelson Bautista Salazar, Jack Iglar, Bhooma Thiruvahindrapuram, Liam Wallich, Thales Henrique de Paiva, Eduardo Tarazona-Santos, Bridget Fernandez, Victor Borda, Stephen W. Scherer

## Abstract

Autism spectrum disorder (ASD; MIM 209850) is reported to vary globally from 0.01% in East Asian populations to 4.36% in certain Australian cohorts. Despite high heritability estimates (61–94%), the genetic architecture underlying ASD susceptibility remains poorly characterized across diverse populations, as most genomic studies have initially focused on individuals of European ancestry. To investigate ancestry-specific genetic contributions to ASD, we analyzed whole-genome sequencing data from three independent ASD cohorts. We identified admixed ASD probands (n = 1 033) and ancestry-matched controls (n = 1 033) and performed admixture mapping (AM). AM using five continental reference populations (European, African, East Asian, South Asian, and Native American) identified five ancestry-specific ASD-susceptibility loci, including one African-related locus at 1p21.2 near *S1PR1* and four Native American-associated loci at chromosome 11q13.4. Three of these latter loci were contiguous and encompassed genes previously implicated in ASD, notably *SHANK2* and *DHCR7*, with fine-mapping identifying a significantly associated variant between the two genes (rs77695321; P = 1.52 × 10⁻⁷). The fourth Native American-associated signal at 11q13.4 overlapped the folate receptor genes *FOLR1* and *FOLR3*, with fine-mapping identifying a genome-wide significant variant (rs7950807; P = 5.21 × 10⁻⁸). A secondary admixture mapping analysis restricted to Latin American individuals, incorporating 6 487 Brazilian controls, identified 16 additional ancestry-specific loci across seven genomic regions.
