## Supplementary Table 1 for "Characterizing Features of the Genetic Architecture Underlying Autism from a multi-ancestry Perspective"

### Sheet: Página2
	Population tag	Brief population description	ASD prevalence (%)	Reference
	Americas	Population-based studies from North, Central, and South America	1.00	Salari et al., 2022
	Europe	Predominantly European-ancestry populations from European countries	0.50	Salari et al., 2022
	Australia	Australian population cohorts	1.70	Salari et al., 2022
	Asia	East and South Asian populations	0.40	Salari et al., 2022
	Africa	African populations from population-based studies	1.00	Salari et al., 2022
	Hispanic or Latino	Individuals of Latin American ancestry, regardless of race	3.30	Shaw et al., 2025
	Non-Hispanic White	White individuals without Hispanic/Latino ethnicity	2.77	Shaw et al., 2025
	Asian or Pacific Islander	East Asian, Southeast Asian, or Pacific Island ancestry	3.82	Shaw et al., 2025
	Non-Hispanic Black or African American	Black individuals without Hispanic/Latino ethnicity	3.66	Shaw et al., 2025
	American Indian or Alaska Native	Indigenous peoples of North America	3.75	Shaw et al., 2025
	Multiracial	Individuals reporting more than one race/ancestry	3.19	Shaw et al., 2025
	All	Combined population estimate	3.22	Shaw et al., 2025
