## Supplementary Table 2 for "Characterizing Features of the Genetic Architecture Underlying Autism from a multi-ancestry Perspective"

### Sheet: Página1
Admixture Mapping Results							Fine Mapping Results
							Whole Genome Sequency Fine Mapping							WGS + Epigen Imputed Fine Mapping
Approach	Ancestry Source Detection	Chromosome	Start	End	Ancestry Source P Value	Bonferroni Correction	LeadSNP	hg38 LeadSNP Position	A1	OR	P	Mapped Genes	Consequence	LeadSNP	hg38 LeadSNP Position	A1	OR	P	Mapped Genes	Consequence
Admixture Mapping Results	African	chr1	101218347	101292308	9.65E-05	1.05E-04	rs59317557	101236367	G	1.076	2.74E-03	S1PR1	S1PR1-DT : Non Coding Transcript Variant S1PR1 : 2KB Upstream Variant	rs59317557	101236367	G	1.07	2.31E-03	S1PR1	S1PR1-DT : Non Coding Transcript Variant S1PR1 : 2KB Upstream Variant
	Native American	chr11	70952328	71213325	5.54E-05	1.99E-04	rs77695321	71366374	A	0.832	1.52E-07	Close to SHANK2 and DHCR7	Intragenic	rs12793607	71418270	G	1.165	8.51E-12	Close to SHANK2 and DHCR7	ACTE1P : Intron Variant LOC124902707 : Intron Variant
		chr11	71213325	71401772	1.93E-04
		chr11	71401772	71530651	1.31E-04
		chr11	72128914	72455989	1.77E-04		rs7950807	72137076	A	1.308	5.21E-08	FOLR3	FOLR3 : Intron Variant	rs58417942	72129001	G	0.815	4.11E-06	FOLR3
Refined Analysis of Latin American Populations	Native American	chr1	48601507	48610984	8.62E-05	1.14E-04	rs452939	48674185	G	1.095	5.11E-03	AGBL4	AGBL4 : Intron Variant	rs452939	48674185	G	0.116	2.75E-04	AGBL4
		chr1	48610984	48713826	1.05E-04
		chr1	50369934	51034150	5.94E-05		rs61780963	50381174	T	0.919	4.33E-04	Close to DMRTA2 and FAF1	Intragenic	rs1296714	50418558	G	0.859	2.47E-05	Intragenic
		chr1	51034150	51318915	6.94E-05
		chr1	51318915	51568184	8.95E-05
		chr1	51568184	51596984	8.95E-05
		chr1	51786334	51966140	9.44E-05		rs1323652040	52623681	C	0.881	1.15E-03	Close to GPX7 and SHISAL2A	Intragenic	rs706497	52649064	C	0.92	1.83E-04	SHISAL2A	SHISAL2A : Intron Variant
		chr1	51966140	52117939	8.57E-05
		chr1	52117939	52670261	8.57E-05
		chr1	53113218	53126246	9.62E-05		rs1679966	53126246	C	0.891	2.80E-04	SLC1A7	Intragenic	rs3753596	53123999	T	0.865	1.05E-06	SLC1A7	SLC1A7 : Intron Variant
		chr1	53126246	53166230	9.62E-05
		chr11	13114747	13207189	8.02E-05		rs12276873	13132092	G	0.825	5.19E-05	Close to ARNTL	Intragenic	rs11022695	13153618	G	0.858	1.33E-06	Intragenic
		chr11	13207189	13362135	9.40E-05
		chr11	13606760	13860736	1.08E-04		rs199879162	13794908	G	1.137	1.29E-03	Close to FAR1	Intragenic	rs7933812	13644686	A	1.12	1.94E-07	Intragenic
		chr11	16818129	16978335	1.06E-04		rs7948939	16907069	T	0.852	1.97E-06	PLEKHA7	PLEKHA7 : Intron Variant	rs216499	16820557	G	0.915	4.43E-05	PLEKHA7
		chr11	16978335	17409386	7.78E-05
