## Supplementary Table 6 for "Characterizing Features of the Genetic Architecture Underlying Autism from a multi-ancestry Perspective"

### Sheet: Página1
sites	African_anova_pvalue	NativeAmerican_anova_pvalue
11:100010603-100122890	0.284664	0.772916
11:100122890-100268101	0.247376	0.704126
11:100268101-100314270	0.267347	0.787397
11:100314270-100544146	0.44969	0.575495
11:100544146-100824160	0.498473	0.937231
11:100824160-100884590	0.498473	0.937231
11:100884590-100999608	0.47344	0.940341
11:100999608-101282230	0.522851	0.784416
11:101282230-101480818	0.340675	0.544078
11:101480818-101525555	0.321226	0.524243
11:101525555-101718229	0.321226	0.524243
11:101718229-101885244	0.275046	0.432253
11:101885244-102013346	0.337012	0.506766
11:102013346-102289805	0.362741	0.49813
11:102289805-102451728	0.482411	0.437445
11:102451728-102528859	0.590341	0.418661
11:102528859-102577525	0.685298	0.487412
11:102577525-102727844	0.522911	0.503649
11:102727844-102764770	0.522911	0.465369
11:102764770-102798151	0.462252	0.465369
11:102798151-102937002	0.585531	0.375221
11:102937002-102964311	0.575425	0.401856
11:102964311-103042350	0.580004	0.429354
11:103042350-103282190	0.482164	0.446033
11:103282190-103384386	0.482164	0.446033
11:103384386-103444355	0.482164	0.446033
11:103444355-103496780	0.475402	0.446033
11:10348873-10405810	0.884913	0.159234
11:103496780-103579440	0.475402	0.446033
11:103579440-103620215	0.608351	0.457806
11:103620215-103780551	0.770345	0.469811
11:103780551-103896987	0.770345	0.469811
11:103896987-103965101	0.707031	0.453703
11:103965101-104042648	0.688522	0.403737
11:104042648-104086349	0.688522	0.403737
11:10405810-10497313	0.884913	0.159234
11:104086349-104098929	0.645915	0.294129
11:104098929-104167266	0.600023	0.233105
11:104167266-104324539	0.619831	0.207924
11:104324539-104428223	0.619831	0.207924
11:104428223-105007076	0.704189	0.179367
11:10497313-10683614	0.498051	0.0678572
11:105007076-105202915	0.417284	0.144018
11:105202915-105627368	0.480978	0.132679
11:105627368-105866014	0.388476	0.169445
11:105866014-106356927	0.376893	0.133627
11:1060934-1084609	0.543272	0.983804
11:106356927-106532722	0.20695	0.126073
11:106532722-106647835	0.147539	0.0967371
11:106647835-106760030	0.325206	0.0658718
11:106760030-106935294	0.190991	0.0426531
11:10683614-10735944	0.54953	0.0678572
11:106935294-107065963	0.190991	0.0426531
11:107065963-107085529	0.190991	0.0426531
11:107085529-107183916	0.190991	0.0426531
11:107183916-107470814	0.131881	0.0528404
11:10735944-10859527	0.557435	0.0557578
11:107470814-107622687	0.131881	0.0528404
11:107622687-107695859	0.0576808	0.0267084
11:107695859-107988480	0.0642759	0.0201655
11:107988480-108562026	0.0675229	0.0692237
11:1084609-1139887	0.600837	0.958842
11:108562026-108617953	0.089789	0.0692237
11:10859527-10932957	0.557435	0.0473953
11:108617953-108948336	0.0974213	0.131801
11:108948336-109077636	0.0712444	0.110246
11:109077636-109145097	0.0807363	0.12392
11:109145097-109268434	0.0646802	0.112883
11:109268434-109312365	0.0817744	0.0800479
11:109312365-109993979	0.223642	0.0803595
11:10932957-11025959	0.749076	0.0138983
11:109993979-110028679	0.388054	0.0252188
11:110028679-110348935	0.388054	0.0252188
11:11025959-11097475	0.769876	0.0126234
11:110348935-110830922	0.324653	0.0144322
11:110830922-110957627	0.209325	0.0148492
11:110957627-111081098	0.209325	0.0148492
11:11097475-11129283	0.985434	0.0161297
11:111081098-111243160	0.13686	0.0140814
11:111243160-111305833	0.251097	0.00882707
11:11129283-11179311	0.971436	0.0161297
11:111305833-111436183	0.251097	0.00551193
11:111436183-111445610	0.358717	0.00697872
11:111445610-112136251	0.3711	0.00697872
11:11179311-11210713	0.951484	0.0161297
11:11210713-11234944	0.904608	0.0253727
11:112136251-112359350	0.498804	0.0468692
11:11234944-11295943	0.904608	0.0253727
11:112359350-112589295	0.530464	0.0477804
11:112589295-112689814	0.480017	0.0549673
11:112689814-112882384	0.480017	0.0404709
11:112882384-113232537	0.202659	0.0204322
11:11295943-11308004	0.940079	0.0253727
11:11308004-11332846	0.916988	0.0216325
11:113232537-113272835	0.0492345	0.0107817
11:113272835-113435709	0.0492345	0.0107817
11:11332846-11346980	0.909754	0.0132575
11:113435709-113578040	0.0335347	0.0119666
11:11346980-11384309	0.946592	0.00856685
11:113578040-114001905	0.00918556	0.0132374
11:11384309-11432138	0.953669	0.00660058
11:1139887-1215197	0.713179	0.929428
11:114001905-114068817	0.00918556	0.0180656
11:114068817-114095890	0.0184068	0.0292788
11:114095890-114140988	0.0116896	0.0379472
11:114140988-114144256	0.0104742	0.0368744
11:114144256-114232888	0.00880528	0.0040444
11:114232888-114254538	0.00880528	0.0040444
11:114254538-114300525	0.00880528	0.0040444
11:114300525-114318645	0.00614516	0.00318461
11:114318645-114404351	0.00428053	0.00642717
11:11432138-11455298	0.886465	0.00822616
11:114404351-114581617	0.00334252	0.0174321
11:11455298-11508017	0.831938	0.022701
11:114581617-114771812	0.00431245	0.0168202
11:114771812-114870460	0.00431245	0.0168202
11:114870460-114990330	0.00499317	0.00846688
11:114990330-115133290	0.000781202	0.00780413
11:11508017-11540459	0.815394	0.022701
11:115133290-115251906	0.00154749	0.0131197
11:115251906-115297923	0.00154749	0.0180363
11:115297923-115331164	0.00154749	0.0194012
11:115331164-115492725	0.0015569	0.0237672
11:11540459-11571563	0.860517	0.0239986
11:115492725-115561537	0.0015569	0.0237672
11:115561537-115605248	0.00229907	0.0237672
11:115605248-115701726	0.00218406	0.0237672
11:115701726-115742253	0.00243459	0.0279452
11:11571563-11602922	0.7729	0.0102603
11:115742253-115902707	0.0038099	0.0333429
11:115902707-115948946	0.0038099	0.0333429
11:115948946-116131813	0.00478318	0.0326124
11:11602922-11672281	0.7729	0.0102603
11:116131813-116171331	0.00412578	0.0288904
11:116171331-116234915	0.00412578	0.0288904
11:116234915-116383127	0.00320771	0.0945945
11:116383127-116405369	0.00436007	0.0912575
11:116405369-116430363	0.00111916	0.0373205
11:116430363-116477451	0.00111916	0.0450656
11:116477451-116513794	0.000594765	0.0751921
11:116513794-116582170	0.00381834	0.176623
11:116582170-116636390	0.00398258	0.173819
11:116636390-116655605	0.00398258	0.182127
11:116655605-116796621	0.00735783	0.182127
11:11672281-11987868	0.742832	0.014391
11:116796621-116829268	0.00738251	0.227963
11:116829268-117231484	0.00738251	0.227963
11:117231484-117423306	0.011227	0.331585
11:117423306-117429351	0.0106291	0.328387
11:117429351-117483097	0.0356032	0.321835
11:117483097-117671434	0.0356032	0.321835
11:117671434-117773796	0.0229947	0.210863
11:117773796-117831400	0.0301706	0.211987
11:117831400-117871280	0.0288822	0.316402
11:117871280-117921756	0.0350203	0.38729
11:117921756-118027750	0.0239232	0.39282
11:118027750-118151392	0.0377112	0.493672
11:118151392-118447192	0.0225281	0.7689
11:118447192-118885029	0.0143361	0.710139
11:118885029-119027609	0.0103587	0.701624
11:119027609-119344088	0.00307363	0.939885
11:119344088-119491439	0.000851	0.71935
11:119491439-119513503	0.000851	0.71935
11:119513503-119628867	0.000834715	0.537421
11:119628867-119634314	0.000834715	0.634382
11:119634314-119701731	0.000528717	0.670356
11:119701731-119745480	0.000528717	0.670356
11:119745480-119795024	0.000497877	0.670356
11:119795024-119829292	0.000497877	0.670356
11:119829292-119945406	0.000929396	0.527336
11:11987868-11997395	0.738348	0.0156567
11:119945406-120008870	0.000929396	0.527336
11:11997395-12052082	0.757901	0.0159363
11:120008870-120073209	0.00106685	0.525764
11:120073209-120200062	0.001356	0.536013
11:120200062-120251685	0.00106213	0.696809
11:120251685-120493228	0.00251709	0.964906
11:120493228-120524520	0.00292415	0.934272
11:12052082-12092361	0.638584	0.0162119
11:120524520-120529440	0.00472962	0.890582
11:120529440-120660264	0.00472962	0.890582
11:120660264-120773715	0.0179868	0.815097
11:120773715-120893509	0.0156197	0.771446
11:120893509-121025840	0.00804636	0.917659
11:12092361-12148370	0.605763	0.0145292
11:121025840-121333087	0.0133989	0.890795
11:121333087-121398995	0.00897207	0.740811
11:121398995-121423668	0.0185688	0.696591
11:121423668-121531676	0.0238461	0.757055
11:12148370-12239165	0.731082	0.0101978
11:1215197-1452701	0.521454	0.611087
11:121531676-121777404	0.0281921	0.673354
11:121777404-121801332	0.0118395	0.584295
11:121801332-121958051	0.0113909	0.604107
11:121958051-122102841	0.0180519	0.557544
11:122102841-122326590	0.0192695	0.635311
11:122326590-122333835	0.0192695	0.635311
11:122333835-122613723	0.0112081	0.629779
11:12239165-12262381	0.731082	0.0101978
11:122613723-122728243	0.00624016	0.566632
11:12262381-12354057	0.951449	0.00603603
11:122728243-122782864	0.0138379	0.802092
11:122782864-122804746	0.0176553	0.909634
11:122804746-122904519	0.0176553	0.909634
11:122904519-123166284	0.0556155	0.99534
11:123166284-123278874	0.0485698	0.956768
11:123278874-123419143	0.0423077	0.942648
11:123419143-123450855	0.0324956	0.831734
11:123450855-123468855	0.0337536	0.814675
11:123468855-123524762	0.0659734	0.88081
11:123524762-123559150	0.0780008	0.760516
11:12354057-12386578	0.882969	0.00603603
11:123559150-123636556	0.0879611	0.728551
11:123636556-123699278	0.140222	0.410735
11:123699278-123805680	0.157854	0.357231
11:123805680-123894893	0.186572	0.31506
11:12386578-12446905	0.724756	0.00100519
11:123894893-124055267	0.186572	0.30034
11:124055267-124096179	0.136622	0.401476
11:124096179-124431181	0.128945	0.330607
11:124431181-124600530	0.182181	0.31882
11:12446905-12470594	0.9085	0.000969229
11:124600530-124820448	0.136138	0.500687
11:12470594-12513160	0.9085	0.000969229
11:124820448-124838802	0.126186	0.686489
11:124838802-124911817	0.193387	0.821419
11:124911817-125077034	0.193387	0.821419
11:125077034-125097933	0.300927	0.69063
11:125097933-125181998	0.26136	0.726232
11:12513160-12543628	0.886197	0.0013562
11:125181998-125371150	0.336147	0.650764
11:125371150-125583995	0.25274	0.654615
11:12543628-12618701	0.869603	0.0005215
11:125583995-125754161	0.29533	0.728817
11:125754161-125942455	0.285772	0.728817
11:125942455-126016217	0.233775	0.733237
11:126016217-126112184	0.490041	0.862805
11:126112184-126161555	0.393365	0.957262
11:126161555-126187449	0.43285	0.957262
11:12618701-12885934	0.732629	0.000136458
11:126187449-126340967	0.43285	0.958413
11:126340967-126434367	0.445827	0.870993
11:126434367-126447549	0.593105	0.91694
11:126447549-126509736	0.65188	0.854713
11:126509736-126564986	0.858961	0.890889
11:126564986-126569124	0.754653	0.485579
11:126569124-126645611	0.438915	0.501561
11:126645611-126669241	0.472112	0.501561
11:126669241-126741288	0.472112	0.469253
11:126741288-126897585	0.482337	0.475587
11:126897585-127022239	0.42608	0.43905
11:127022239-127161080	0.411755	0.442725
11:127161080-127326861	0.53069	0.527178
11:127326861-127404644	0.508707	0.527178
11:127404644-127441857	0.506749	0.537727
11:127441857-127583996	0.467297	0.541538
11:127583996-127737490	0.467297	0.541538
11:127737490-127808358	0.421921	0.463523
11:127808358-127850720	0.421921	0.494953
11:127850720-128030684	0.343837	0.550301
11:128030684-128174448	0.277163	0.37868
11:128174448-128248544	0.324987	0.559501
11:128248544-128317152	0.349984	0.531275
11:128317152-128391516	0.626614	0.769878
11:128391516-128480791	0.701081	0.823769
11:128480791-128531463	0.701081	0.812455
11:128531463-128631677	0.572831	0.762706
11:128631677-128708262	0.614935	0.733422
11:128708262-128765958	0.632355	0.78728
11:128765958-128820701	0.879914	0.427985
11:128820701-128878516	0.925621	0.195718
11:12885934-12965795	0.694731	0.000184981
11:128878516-128889885	0.885439	0.203316
11:128889885-128895027	0.985402	0.203316
11:128895027-128934894	0.846854	0.157049
11:128934894-129315503	0.952485	0.183279
11:129315503-129389981	0.921783	0.162417
11:129389981-129423645	0.834531	0.142251
11:129423645-129537970	0.765495	0.12144
11:129537970-129670795	0.336029	0.261822
11:12965795-13114747	0.682308	0.000139514
11:129670795-129737834	0.316393	0.304302
11:129737834-129750553	0.334295	0.310536
11:129750553-130026177	0.326223	0.261787
11:130026177-130388963	0.131021	0.149673
11:130388963-130477295	0.228098	0.213847
11:130477295-130557412	0.204169	0.154887
11:130557412-130632395	0.197248	0.154887
11:130632395-130648447	0.381287	0.0901277
11:130648447-130780442	0.421364	0.173113
11:130780442-130827137	0.494807	0.108093
11:130827137-131021075	0.480904	0.121568
11:131021075-131143730	0.491338	0.356658
11:131143730-131204695	0.482566	0.259423
11:13114747-13207189	0.592859	8.0249e-05
11:131204695-131236961	0.512671	0.478165
11:131236961-131349439	0.626382	0.412439
11:131349439-131442445	0.547799	0.725221
11:131442445-131454902	0.428687	0.513004
11:131454902-131499061	0.411312	0.494452
11:131499061-131559635	0.411312	0.475027
11:131559635-131632013	0.268636	0.548122
11:131632013-131769221	0.268636	0.408278
11:131769221-131815466	0.206959	0.628319
11:131815466-131915626	0.263358	0.732062
11:131915626-131999109	0.261125	0.643614
11:131999109-132165903	0.179286	0.810405
11:13207189-13362135	0.571005	9.399e-05
11:132165903-132299395	0.197133	0.828733
11:132299395-132517326	0.234758	0.905077
11:132517326-132626004	0.173269	0.943777
11:132626004-132713076	0.167345	0.961468
11:132713076-132717664	0.194821	0.902954
11:132717664-132848204	0.272257	0.934664
11:132848204-132893672	0.498834	0.922933
11:132893672-132929664	0.376218	0.962821
11:132929664-132956524	0.376218	0.857782
11:132956524-132964298	0.399909	0.947787
11:132964298-133041259	0.415257	0.814776
11:133041259-133134341	0.753893	0.523273
11:133134341-133175634	0.895486	0.511937
11:133175634-133201628	0.861356	0.447795
11:133201628-133220796	0.861356	0.467429
11:133220796-133350096	0.533911	0.626125
11:133350096-133404501	0.423987	0.874035
11:133404501-133534272	0.423987	0.908539
11:133534272-133654498	0.416884	0.930259
11:13362135-13606760	0.687745	0.000138748
11:133654498-133727022	0.382912	0.941892
11:133727022-133816429	0.636241	0.759566
11:133816429-133832534	0.65135	0.759566
11:133832534-133924593	0.616025	0.793942
11:133924593-133986937	0.537198	0.793942
11:133986937-134035439	0.537198	0.749231
11:134035439-134060695	0.47167	0.684474
11:134060695-134333644	0.47167	0.752302
11:134333644-134357507	0.424631	0.470412
11:134357507-134429970	0.424631	0.445849
11:134429970-134476603	0.429377	0.489083
11:134476603-134511652	0.523549	0.263907
11:134511652-134555421	0.539438	0.273532
11:134555421-134749006	0.545756	0.268587
11:134749006-134788914	0.529797	0.249432
11:134788914-135073296	0.568774	0.289598
11:13606760-13860736	0.899182	0.00010811
11:13860736-13975139	0.859579	0.000130321
11:13975139-14111747	0.910061	0.000173601
11:14111747-14234638	0.841948	0.000156194
11:14234638-14923099	0.666713	0.000225249
11:1452701-1659986	0.548568	0.698858
11:14923099-15147253	0.685766	0.000755238
11:15147253-15167863	0.807877	0.00141479
11:15167863-15228472	0.807877	0.00118647
11:15228472-15301452	0.783474	0.000864755
11:15301452-15434231	0.723009	0.00038858
11:15434231-15709104	0.743512	0.000374955
11:15709104-15933758	0.923354	0.000472078
11:15933758-16214163	0.772259	0.000308365
11:16214163-16394358	0.76945	0.000308365
11:16394358-16775160	0.525242	0.000297105
11:1659986-1722863	0.551468	0.689096
11:16775160-16818129	0.547147	0.000297105
11:16818129-16978335	0.770079	0.000105827
11:16978335-17409386	0.66808	7.78017e-05
11:1722863-1852720	0.516181	0.613747
11:17409386-17474426	0.535978	0.000232196
11:17474426-17501091	0.5142	0.000240858
11:17501091-17551782	0.712459	0.000139651
11:17551782-17749364	0.38131	0.000686047
11:17749364-17825834	0.343614	0.00115222
11:17825834-18132573	0.44943	0.000959005
11:18132573-18243191	0.482392	0.000844939
11:18243191-18253124	0.464492	0.00107289
11:18253124-18358082	0.360169	0.00219171
11:18358082-18469758	0.398747	0.00219171
11:18469758-18683333	0.398747	0.00219171
11:1852720-1938477	0.533285	0.540558
11:18683333-18760861	0.260293	0.00172442
11:18760861-18951536	0.503653	0.00524815
11:18951536-19058892	0.474849	0.00631828
11:19058892-19180579	0.474849	0.00608602
11:19180579-19230279	0.491834	0.0170581
11:19230279-19287435	0.420549	0.0147052
11:19287435-19376627	0.357081	0.0115913
11:19376627-19396687	0.418687	0.0233087
11:1938477-2411734	0.65402	0.970894
11:19396687-19408650	0.390008	0.0233087
11:19408650-19538202	0.451029	0.0179866
11:19538202-19593200	0.519439	0.0141113
11:19593200-19709089	0.300397	0.102966
11:19709089-19781007	0.260696	0.0797466
11:19781007-19818099	0.287634	0.0943114
11:19818099-19829704	0.430214	0.20548
11:19829704-19895599	0.316303	0.177415
11:19895599-19946326	0.342038	0.208081
11:199256-719400	0.675223	0.879832
11:19946326-19998620	0.185575	0.430445
11:19998620-20068398	0.169811	0.514692
11:20068398-20090946	0.169811	0.514692
11:20090946-20112440	0.181107	0.502759
11:20112440-20139419	0.247554	0.68943
11:20139419-20224177	0.247554	0.68943
11:20224177-20273700	0.297536	0.672313
11:20273700-20355438	0.311368	0.672313
11:20355438-20521724	0.287992	0.742453
11:20521724-20668303	0.347929	0.705593
11:20668303-20783425	0.268661	0.61754
11:20783425-20819180	0.268661	0.61754
11:20819180-20928217	0.227444	0.592647
11:20928217-20993219	0.257955	0.559802
11:20993219-20998696	0.223951	0.583401
11:20998696-21034930	0.227766	0.551145
11:21034930-21059731	0.227766	0.52867
11:21059731-21183701	0.194051	0.461597
11:21183701-21234058	0.176602	0.423041
11:21234058-21241045	0.212581	0.487219
11:21241045-21329471	0.189182	0.420647
11:21329471-21364956	0.240428	0.68846
11:21364956-21402954	0.463955	0.433931
11:21402954-21512513	0.740293	0.514731
11:21512513-21569809	0.92204	0.522474
11:21569809-21635159	0.92204	0.532084
11:21635159-21699152	0.92204	0.515908
11:21699152-21751606	0.790306	0.540521
11:21751606-21873268	0.902138	0.591844
11:21873268-21990004	0.945418	0.60932
11:21990004-22153256	0.955817	0.661811
11:22153256-22350836	0.955817	0.634729
11:22350836-22513798	0.978124	0.886576
11:22513798-22605073	0.92596	0.860622
11:22605073-22695574	0.999384	0.827603
11:22695574-22791917	0.999062	0.883459
11:22791917-23088737	0.999062	0.883459
11:23088737-23139953	0.95962	0.879782
11:23139953-23283343	0.991987	0.908265
11:23283343-23515190	0.946962	0.870241
11:23515190-23649878	0.8613	0.972884
11:23649878-23684917	0.958214	0.900068
11:23684917-23872567	0.905027	0.900068
11:23872567-24007077	0.915501	0.837827
11:24007077-24068976	0.948675	0.885604
11:24068976-24102282	0.994798	0.620908
11:24102282-24176696	0.994798	0.620908
11:2411734-2563673	0.29604	0.823629
11:24176696-24337931	0.994798	0.643439
11:24337931-24393012	0.994798	0.643439
11:24393012-24467307	0.96248	0.706697
11:24467307-24525244	0.96248	0.729014
11:24525244-24596749	0.96911	0.703167
11:24596749-24706683	0.770514	0.908036
11:24706683-24728908	0.840274	0.908036
11:24728908-24747359	0.877031	0.850082
11:24747359-24818936	0.901296	0.850082
11:24818936-24880618	0.749375	0.742065
11:24880618-25081577	0.603487	0.616517
11:25081577-25128545	0.662146	0.616517
11:25128545-25253351	0.801917	0.572203
11:25253351-25640235	0.595392	0.532032
11:2563673-2621854	0.392918	0.735896
11:25640235-25797514	0.574507	0.652071
11:25797514-25993216	0.558785	0.694911
11:25993216-26035488	0.648352	0.721248
11:26035488-26345232	0.922047	0.851051
11:2621854-2719119	0.466968	0.749399
11:26345232-26558573	0.816092	0.874828
11:26558573-26584989	0.809583	0.738928
11:26584989-26695514	0.969342	0.738928
11:26695514-26729884	0.899371	0.738928
11:26729884-26754058	0.973503	0.795788
11:26754058-26938631	0.973503	0.87401
11:26938631-26994143	0.980926	0.834306
11:26994143-27003973	0.688894	0.913928
11:27003973-27173080	0.900373	0.919206
11:27173080-27329093	0.799681	0.581571
11:2719119-2796565	0.410911	0.688645
11:27329093-27434512	0.733081	0.581571
11:27434512-27733751	0.716411	0.568455
11:27733751-27772498	0.801549	0.563784
11:27772498-28558791	0.760399	0.490042
11:2796565-2839919	0.396889	0.745911
11:2839919-2898239	0.519172	0.708362
11:28558791-28724771	0.797068	0.476274
11:28724771-29065619	0.713941	0.46015
11:2898239-3107593	0.504199	0.677403
11:29065619-29257824	0.673413	0.46015
11:29257824-29333804	0.709155	0.481076
11:29333804-29468928	0.709155	0.481076
11:29468928-29519985	0.803911	0.273393
11:29519985-29805667	0.485103	0.70958
11:29805667-29982691	0.433465	0.321965
11:29982691-30375463	0.450874	0.30245
11:30375463-30414052	0.450874	0.30245
11:30414052-30543227	0.526248	0.276881
11:30543227-30666636	0.526248	0.276881
11:30666636-30753190	0.470237	0.415006
11:30753190-31023126	0.427741	0.393561
11:31023126-31828068	0.414683	0.376076
11:3107593-3159729	0.858846	0.707257
11:3159729-3246876	0.88056	0.700413
11:31828068-31998798	0.485506	0.22593
11:31998798-32025607	0.431875	0.294674
11:32025607-32041683	0.435238	0.264976
11:32041683-32209513	0.507622	0.273409
11:32209513-32252087	0.450774	0.181036
11:32252087-32565749	0.295147	0.225347
11:3246876-3417376	0.867299	0.508408
11:32565749-32994599	0.254293	0.122845
11:32994599-33365430	0.196182	0.145556
11:33365430-33406346	0.113338	0.195764
11:33406346-33422041	0.266761	0.279332
11:33422041-33693095	0.266761	0.279332
11:33693095-33852481	0.244781	0.372508
11:33852481-33936750	0.244781	0.372508
11:33936750-33968463	0.472352	0.388367
11:33968463-34205067	0.472352	0.37645
11:3417376-3654871	0.716569	0.438618
11:34205067-34234830	0.503389	0.21415
11:34234830-34297202	0.453184	0.264796
11:34297202-34316633	0.453184	0.265353
11:34316633-34507219	0.622103	0.264664
11:34507219-34562694	0.545651	0.2281
11:34562694-34639475	0.611477	0.254884
11:34639475-35020721	0.754682	0.19434
11:35020721-35089745	0.847716	0.225557
11:35089745-35180263	0.847716	0.225557
11:35180263-35202398	0.784997	0.287136
11:35202398-35408927	0.816289	0.269005
11:35408927-35479930	0.816289	0.269005
11:35479930-35528114	0.982492	0.365468
11:35528114-35852352	0.995936	0.313208
11:35852352-36066959	0.664363	0.0614434
11:36066959-36099560	0.407438	0.0735574
11:36099560-36157702	0.895147	0.107768
11:36157702-36263539	0.954485	0.120009
11:36263539-36377781	0.927159	0.128829
11:36377781-36391105	0.300549	0.080528
11:36391105-36454822	0.315994	0.104377
11:36454822-36685930	0.420813	0.11324
11:3654871-3807767	0.560311	0.427989
11:36685930-36837776	0.454006	0.100524
11:36837776-36875853	0.357107	0.115693
11:36875853-37095251	0.838535	0.117012
11:37095251-37124101	0.924774	0.0999595
11:37124101-37188650	0.899813	0.109174
11:37188650-37497234	0.908158	0.136625
11:37497234-37828927	0.853652	0.124949
11:37828927-38011804	0.851765	0.107188
11:38011804-38225763	0.894655	0.107188
11:3807767-3903119	0.513214	0.425815
11:38225763-38582930	0.964956	0.107188
11:38582930-39300929	0.872428	0.100823
11:3903119-4217176	0.555263	0.425815
11:39300929-39652377	0.940145	0.134161
11:39652377-39925675	0.754701	0.0980054
11:39925675-40106313	0.73857	0.0980054
11:40106313-40135133	0.600216	0.125899
11:40135133-40330860	0.402095	0.187527
11:40330860-40477020	0.503331	0.212332
11:40477020-40596925	0.503331	0.212332
11:40596925-40693039	0.503331	0.212332
11:40693039-40778625	0.463991	0.247944
11:40778625-41116358	0.246337	0.193923
11:41116358-41165539	0.391668	0.26736
11:41165539-41218067	0.391668	0.26736
11:41218067-41390015	0.391668	0.26736
11:41390015-41584635	0.404591	0.357318
11:41584635-41732914	0.609803	0.345194
11:41732914-42258083	0.590023	0.423069
11:4217176-4422242	0.437375	0.302254
11:42258083-42477749	0.859615	0.491886
11:42477749-42629973	0.859615	0.491886
11:42629973-42827266	0.802862	0.509823
11:42827266-42838904	0.610922	0.545024
11:42838904-43084070	0.612351	0.739443
11:43084070-43195219	0.652529	0.990627
11:43195219-43261827	0.738988	0.990339
11:43261827-43543926	0.678615	0.943166
11:43543926-43857990	0.676676	0.937629
11:43857990-43932224	0.89173	0.995782
11:43932224-44060166	0.926656	0.875626
11:44060166-44269037	0.940587	0.824343
11:4422242-4450956	0.350245	0.290705
11:44269037-44325321	0.924956	0.931099
11:44325321-44373683	0.985815	0.866363
11:44373683-44484891	0.933997	0.819048
11:44484891-44524642	0.866518	0.785661
11:4450956-4557479	0.486469	0.327396
11:44524642-44618718	0.704297	0.846199
11:44618718-44669929	0.704297	0.821806
11:44669929-44759375	0.461283	0.489652
11:44759375-44890288	0.423801	0.534547
11:44890288-44958832	0.638909	0.388928
11:44958832-45047020	0.767583	0.295456
11:45047020-45095244	0.788207	0.295456
11:45095244-45304987	0.822252	0.22876
11:45304987-45525211	0.84465	0.251233
11:45525211-45684903	0.986835	0.295618
11:4557479-4636124	0.553519	0.401311
11:45684903-45890859	0.872733	0.3427
11:45890859-45921578	0.880323	0.473425
11:45921578-46239145	0.880323	0.473425
11:46239145-46270811	0.92795	0.475397
11:46270811-46895142	0.787165	0.662761
11:4636124-4676032	0.50949	0.495047
11:4676032-4724328	0.50949	0.495047
11:46895142-47224846	0.787165	0.662761
11:47224846-47347892	0.847032	0.577253
11:4724328-4923969	0.651843	0.735274
11:47347892-47888515	0.795054	0.668668
11:47888515-48036088	0.819731	0.668668
11:48036088-48091680	0.819731	0.836624
11:48091680-48140753	0.819731	0.836624
11:48140753-48428337	0.795054	0.836624
11:48428337-49032049	0.914722	0.836624
11:49032049-49426298	0.914722	0.862682
11:4923969-4984097	0.740373	0.774363
11:49426298-49606281	0.914722	0.88846
11:49606281-50709229	0.855599	0.900393
11:4984097-5195550	0.943239	0.505056
11:50709229-55595479	0.785348	0.900393
11:5195550-5231021	0.942493	0.385444
11:5231021-5302364	0.94841	0.449404
11:5302364-5331270	0.96622	0.518156
11:5331270-5448346	0.986578	0.250747
11:5448346-5507922	0.986578	0.250747
11:5507922-5595181	0.987889	0.225624
11:55595479-55702341	0.785348	0.900393
11:55702341-55773808	0.785348	0.900393
11:55773808-55940963	0.858131	0.913847
11:55940963-56031347	0.858131	0.913847
11:5595181-5614809	0.846099	0.143226
11:56031347-56676662	0.858131	0.913847
11:5614809-5662337	0.774973	0.143226
11:5662337-5700056	0.774973	0.143226
11:56676662-56858541	0.876379	0.902741
11:56858541-57141301	0.662795	0.72638
11:5700056-5752751	0.86028	0.141858
11:57141301-57230358	0.626495	0.604081
11:57230358-57416751	0.643056	0.589878
11:57416751-57444544	0.658812	0.589878
11:57444544-57594116	0.390569	0.564222
11:5752751-5986042	0.497476	0.216023
11:57594116-57826368	0.390569	0.520553
11:57826368-58068777	0.390569	0.520553
11:58068777-58145434	0.372833	0.520553
11:58145434-58220793	0.358843	0.533709
11:58220793-58700700	0.354022	0.533709
11:58700700-58896187	0.298428	0.702879
11:58896187-59270394	0.298428	0.702879
11:59270394-59473001	0.368872	0.935246
11:59473001-59855960	0.333338	0.984688
11:59855960-60040323	0.501177	0.945638
11:5986042-6020176	0.381166	0.190613
11:60040323-60339632	0.501177	0.945638
11:6020176-6167854	0.398578	0.190613
11:60339632-60756342	0.5738	0.968059
11:60756342-60769596	0.792765	0.983199
11:60769596-60984451	0.566573	0.991159
11:60984451-61069047	0.43997	0.929143
11:61069047-61192521	0.481571	0.982543
11:61192521-61598927	0.349586	0.842576
11:61598927-61758599	0.418376	0.946421
11:6167854-6271952	0.258965	0.0775577
11:61758599-61956820	0.460634	0.803769
11:61956820-62040800	0.460634	0.803769
11:62040800-62203655	0.166994	0.654804
11:62203655-62532473	0.166994	0.654804
11:62532473-63043086	0.408138	0.689816
11:6271952-6302831	0.258965	0.0681733
11:6302831-6457389	0.366211	0.0935851
11:63043086-63381264	0.502211	0.683042
11:63381264-63479915	0.404727	0.563733
11:63479915-63586570	0.404727	0.563733
11:63586570-63803326	0.294426	0.778051
11:63803326-64040104	0.294426	0.778051
11:64040104-64455465	0.274149	0.713359
11:64455465-64848765	0.289998	0.697451
11:6457389-6588760	0.588785	0.0349025
11:64848765-65372738	0.442151	0.664648
11:65372738-65809667	0.518892	0.725782
11:65809667-65996659	0.448079	0.823478
11:6588760-6674613	0.583973	0.034345
11:65996659-66297379	0.486337	0.781172
11:66297379-67015123	0.579407	0.628013
11:6674613-6713788	0.605712	0.0320312
11:67015123-67641414	0.61494	0.477823
11:6713788-6897324	0.631609	0.0342024
11:67641414-67697457	0.671095	0.547163
11:67697457-68219218	0.564446	0.369137
11:68219218-68410042	0.666927	0.390852
11:68410042-68782078	0.735715	0.485241
11:68782078-69042223	0.56698	0.513186
11:6897324-6992477	0.865105	0.0471053
11:69042223-69133983	0.607071	0.511133
11:69133983-69197569	0.607071	0.511133
11:69197569-69311112	0.588857	0.497491
11:69311112-69375105	0.433128	0.437354
11:69375105-69419318	0.489603	0.400292
11:69419318-69455000	0.532484	0.246313
11:69455000-69671476	0.532484	0.246313
11:69671476-69729740	0.441601	0.28332
11:69729740-69786522	0.525868	0.218798
11:69786522-69948645	0.525868	0.218798
11:6992477-7174263	0.83236	0.0371878
11:69948645-70062870	0.635109	0.236252
11:70062870-70104890	0.516002	0.229309
11:70104890-70292604	0.482186	0.153275
11:70292604-70446511	0.272551	0.34749
11:70446511-70542146	0.272551	0.34749
11:70542146-70597406	0.308415	0.160507
11:70597406-70718971	0.250682	0.173575
11:70718971-70952328	0.250682	0.173575
11:70952328-71209676	0.293322	0.15544
11:71209676-71395160	0.25194	0.165908
11:71395160-71518372	0.198423	0.146858
11:71518372-71575316	0.13594	0.160784
11:71575316-72131930	0.146834	0.117852
11:7174263-7246351	0.783072	0.0388567
11:719400-1060934	0.675223	0.879832
11:72131930-72465056	0.190235	0.138333
11:7246351-7334768	0.738924	0.0324661
11:72465056-72573759	0.216794	0.154404
11:72573759-73178092	0.192991	0.118923
11:73178092-73234975	0.192991	0.118923
11:73234975-73284867	0.040493	0.185858
11:73284867-73629645	0.0758926	0.136431
11:7334768-7414184	0.735753	0.0396173
11:73629645-73968187	0.0728601	0.101456
11:73968187-74004497	0.0599471	0.101456
11:74004497-74442322	0.0599471	0.116684
11:7414184-7464186	0.891998	0.0360857
11:74442322-74551168	0.0553962	0.135253
11:74551168-74702827	0.0599102	0.129328
11:7464186-7573572	0.919028	0.0426856
11:74702827-75180363	0.131336	0.0934804
11:75180363-75313772	0.0786262	0.0750699
11:75313772-75439235	0.0774217	0.0987042
11:75439235-75576830	0.0765345	0.0711873
11:75576830-75722773	0.119757	0.0991107
11:75722773-76135655	0.108201	0.104082
11:7573572-7613134	0.864891	0.0505481
11:7613134-7703545	0.952651	0.0629077
11:76135655-76181697	0.0709563	0.0752855
11:76181697-76271374	0.0656202	0.0592299
11:76271374-76323198	0.0507529	0.0569916
11:76323198-76414286	0.0507529	0.0569916
11:76414286-76597228	0.0567831	0.0680034
11:76597228-76623735	0.0780184	0.0426157
11:76623735-76641939	0.0795554	0.0380954
11:76641939-76659143	0.0795554	0.0380954
11:76659143-76712796	0.105894	0.0356397
11:76712796-76719263	0.0946495	0.0420043
11:76719263-76797799	0.0749678	0.0445843
11:76797799-76807451	0.0556492	0.0448823
11:76807451-77084793	0.0722814	0.0377369
11:7703545-7888027	0.730657	0.0509946
11:77084793-77169742	0.0332088	0.0366015
11:77169742-77503383	0.0391037	0.0366015
11:77503383-78019679	0.0287101	0.0287885
11:78019679-78208505	0.0198509	0.0356089
11:78208505-78569277	0.0330278	0.0503066
11:78569277-78805700	0.0314213	0.0439913
11:78805700-78991481	0.0356265	0.0476878
11:7888027-8012452	0.802527	0.0551544
11:78991481-79053483	0.0289616	0.0457441
11:79053483-79100428	0.0164427	0.114401
11:79100428-79193609	0.0164427	0.153799
11:79193609-79231717	0.0164427	0.165955
11:79231717-79335781	0.0295682	0.358934
11:79335781-79498381	0.0218757	0.270011
11:79498381-79605955	0.0204664	0.2806
11:79605955-79658817	0.0204664	0.2806
11:79658817-79778888	0.0204664	0.299389
11:79778888-80010196	0.0389323	0.175387
11:80010196-80086427	0.0767341	0.0857792
11:80086427-80245418	0.133333	0.108
11:8012452-8077570	0.82793	0.0144658
11:80245418-80365978	0.153492	0.0959979
11:80365978-80386454	0.140774	0.0871032
11:80386454-80414808	0.195594	0.107372
11:80414808-80635168	0.30688	0.132413
11:80635168-80979345	0.221396	0.107621
11:8077570-8209230	0.903905	0.00950457
11:80979345-81005978	0.221396	0.107621
11:81005978-81153117	0.197333	0.18155
11:81153117-81219570	0.197333	0.18155
11:81219570-81274905	0.197333	0.18155
11:81274905-81313156	0.221914	0.18155
11:81313156-81495235	0.215985	0.18155
11:81495235-81783901	0.166696	0.126314
11:81783901-81864889	0.166696	0.126314
11:81864889-81942107	0.169462	0.1335
11:81942107-82098269	0.16367	0.102497
11:8209230-8280476	0.763918	0.0138283
11:82098269-82336476	0.230746	0.0776544
11:82336476-82524933	0.224291	0.0354316
11:82524933-82556861	0.221769	0.0403471
11:82556861-82588130	0.221769	0.0403471
11:82588130-82642801	0.221769	0.0403471
11:82642801-82670919	0.23944	0.0174089
11:82670919-82715694	0.251156	0.0184194
11:82715694-83139010	0.268476	0.0184194
11:8280476-8313237	0.72085	0.0100305
11:8313237-8319835	0.597488	0.0100305
11:83139010-83624523	0.252259	0.0327431
11:8319835-8382152	0.710131	0.0359581
11:83624523-83832405	0.252259	0.0327431
11:8382152-8677678	0.662451	0.0359581
11:83832405-83864684	0.219614	0.038741
11:83864684-83936659	0.284914	0.0410668
11:83936659-84055578	0.345059	0.119574
11:84055578-84180779	0.345059	0.119574
11:84180779-84272503	0.361208	0.119574
11:84272503-84337170	0.334527	0.109109
11:84337170-84487865	0.367313	0.114694
11:84487865-84668697	0.430822	0.0376909
11:84668697-84900829	0.338622	0.0351219
11:84900829-84912040	0.299199	0.0278855
11:84912040-85130529	0.299199	0.0278855
11:85130529-85453707	0.344506	0.029261
11:85453707-85828574	0.288089	0.030716
11:85828574-85910363	0.191056	0.030716
11:85910363-85942055	0.19979	0.0356618
11:85942055-86194707	0.19979	0.0314226
11:86194707-86393418	0.225079	0.0227261
11:86393418-86552071	0.256041	0.0418964
11:86552071-86585246	0.246163	0.0472973
11:86585246-86716962	0.23303	0.0472973
11:86716962-86907836	0.277062	0.0397837
11:8677678-8704524	0.662451	0.0359581
11:86907836-86916336	0.309229	0.0483364
11:86916336-87010629	0.195921	0.171822
11:87010629-87236575	0.384169	0.148618
11:8704524-9057129	0.753682	0.0968679
11:87236575-87274539	0.409835	0.140706
11:87274539-87408606	0.385312	0.167855
11:87408606-87449378	0.385312	0.167855
11:87449378-87716993	0.464188	0.166831
11:87716993-87957932	0.3349	0.254794
11:87957932-88202856	0.204056	0.346645
11:88202856-88282549	0.158915	0.385247
11:88282549-88377297	0.209279	0.382568
11:88377297-88389966	0.209279	0.382568
11:88389966-88438702	0.218355	0.370159
11:88438702-88539857	0.186587	0.352029
11:88539857-88733193	0.148542	0.304232
11:88733193-88943686	0.148542	0.304232
11:88943686-89356320	0.13431	0.382271
11:89356320-89473343	0.13431	0.408545
11:89473343-89922477	0.198568	0.284773
11:89922477-90310434	0.16695	0.290908
11:90310434-90428828	0.238985	0.239001
11:90428828-90523010	0.265926	0.239001
11:90523010-90639171	0.265926	0.255914
11:9057129-9087740	0.736252	0.119728
11:90639171-90640989	0.222611	0.222004
11:90640989-90651289	0.238978	0.223167
11:90651289-90736763	0.238978	0.223167
11:90736763-90769728	0.238978	0.223167
11:90769728-90806151	0.21805	0.223167
11:90806151-91056603	0.205519	0.237359
11:9087740-9347648	0.865095	0.11653
11:91056603-91181169	0.175606	0.232071
11:91181169-91219086	0.165764	0.232071
11:91219086-91233709	0.212255	0.125875
11:91233709-91374056	0.149825	0.171028
11:91374056-91516420	0.177242	0.244227
11:91516420-91557382	0.166055	0.259995
11:91557382-91601932	0.152941	0.260659
11:91601932-91717095	0.201608	0.267797
11:91717095-91801156	0.225665	0.282034
11:91801156-91849731	0.242754	0.298204
11:91849731-91949514	0.285518	0.261199
11:91949514-92082580	0.21068	0.196228
11:92082580-92211221	0.21068	0.196228
11:92211221-92263265	0.270289	0.308236
11:92263265-92318792	0.225372	0.228231
11:92318792-92478195	0.314787	0.158014
11:92478195-92584581	0.343092	0.278318
11:92584581-92893262	0.276967	0.280798
11:92893262-92992637	0.477786	0.15545
11:92992637-93275537	0.492987	0.194083
11:93275537-93536694	0.479067	0.167584
11:9347648-9516431	0.957517	0.0877181
11:93536694-93844283	0.48606	0.183129
11:93844283-93935889	0.500283	0.13022
11:93935889-94076452	0.483365	0.13022
11:94076452-94167662	0.442032	0.13022
11:94167662-94302275	0.442032	0.13022
11:94302275-94609401	0.483449	0.122394
11:94609401-94655879	0.566686	0.122394
11:94655879-94947865	0.629497	0.133263
11:94947865-95030873	0.716949	0.190067
11:95030873-95172947	0.70305	0.211769
11:9516431-9654242	0.718341	0.0784587
11:95172947-95249542	0.765876	0.253326
11:95249542-95428411	0.76296	0.253326
11:95428411-95537261	0.67573	0.271788
11:95537261-95607820	0.92409	0.352953
11:95607820-95704574	0.703877	0.604639
11:95704574-95982561	0.791978	0.614444
11:95982561-95997739	0.739805	0.614444
11:95997739-96056795	0.637858	0.582472
11:96056795-96125945	0.637322	0.605017
11:96125945-96246170	0.567874	0.41638
11:96246170-96495843	0.36908	0.741605
11:96495843-96706986	0.46217	0.580997
11:9654242-9803957	0.718341	0.0784587
11:96706986-96995237	0.329545	0.524818
11:96995237-97174544	0.371116	0.524818
11:97174544-97185607	0.371116	0.524818
11:97185607-97222012	0.382028	0.714549
11:97222012-97421262	0.382028	0.732371
11:97421262-97535482	0.387446	0.695114
11:97535482-97686786	0.387446	0.695114
11:97686786-97798724	0.370209	0.991554
11:97798724-97825974	0.38437	0.983703
11:97825974-97904940	0.324521	0.653581
11:97904940-97984799	0.310334	0.653581
11:97984799-98047699	0.276804	0.676742
11:9803957-9853972	0.956379	0.109206
11:98047699-98072809	0.276804	0.676742
11:98072809-98250653	0.276804	0.676742
11:98250653-98379361	0.263398	0.669196
11:98379361-98494636	0.244462	0.65775
11:98494636-98559594	0.239835	0.65775
11:9853972-10348873	0.956379	0.109206
11:98559594-98832117	0.241897	0.765243
11:98832117-99016273	0.234347	0.764022
11:99016273-99040821	0.234347	0.764022
11:99040821-99343781	0.27323	0.826221
11:99343781-99426947	0.27323	0.826221
11:99426947-99609444	0.316179	0.796338
11:99609444-99745393	0.304589	0.796338
11:99745393-99880498	0.287515	0.977948
11:99880498-100010603	0.234826	0.976086
