## Supplementary Table 7 for "Characterizing Features of the Genetic Architecture Underlying Autism from a multi-ancestry Perspective"

### Sheet: Página1
#"hg38.knownGene.name"	hg38.knownGene.chrom	hg38.knownGene.strand	hg38.kgXref.kgID	hg38.kgXref.geneSymbol	hg38.kgXref.description
ENST00000820315.1	chr1	+	ENST00000820315.1	ENSG00000289355	ENSG00000289355 (from geneSymbol)
ENST00000820227.1	chr1	-	ENST00000820227.1	S1PR1-DT	S1PR1-DT (from geneSymbol)
ENST00000820538.1	chr1	+	ENST00000820538.1	ENSG00000306729	ENSG00000306729 (from geneSymbol)
ENST00000475821.2	chr1	+	ENST00000475821.2	S1PR1	Cell membrane ; Multi-pass membrane protein Membrane ; Multi-pass membrane protein (from UniProt A0A3B3IUD4)
ENST00000455561.1	chr1	+	ENST00000455561.1	ENSG00000228399	ENSG00000228399 (from geneSymbol)
ENST00000820367.1	chr1	-	ENST00000820367.1	ENSG00000306714	ENSG00000306714 (from geneSymbol)
ENST00000454070.2	chr1	-	ENST00000454070.2	PPIAP7	peptidylprolyl isomerase A pseudogene 7 (from HGNC PPIAP7)
ENST00000601538.6	chr11	-	ENST00000601538.6	SHANK2	SH3 and multiple ankyrin repeat domains 2, transcript variant 1 (from RefSeq NM_012309.5)
ENST00000773388.1	chr11	+	ENST00000773388.1	ENSG00000300679	ENSG00000300679 (from geneSymbol)
ENST00000785093.1	chr11	-	ENST00000785093.1	ENSG00000302229	ENSG00000302229 (from geneSymbol)
ENST00000820889.1	chr11	+	ENST00000820889.1	ENSG00000306764	ENSG00000306764 (from geneSymbol)
ENST00000640065.2	chr11	-	ENST00000640065.2	ACTE1P	ACTE1P (from geneSymbol)
ENST00000534795.5	chr11	-	ENST00000534795.5	DHCR7	7-dehydrocholesterol reductase of the cholesterol biosynthetic pathway reducing the C7-C8 double bond of cholesta-5,7- dien-3beta-ol (7-dehydrocholesterol/7-DHC) and cholesta-5,7,24-trien- 3beta-ol, two intermediates in that pathway. (from UniProt H0YCS7)
ENST00000529369.3	chr11	+	ENST00000529369.3	DHCR7-DT	DHCR7 divergent transcript (from RefSeq NR_186309.1)
ENST00000534634.5	chr11	+	ENST00000534634.5	NADSYN1	NAD synthetase 1 (from HGNC NADSYN1)
ENST00000621121.1	chr11	+	ENST00000621121.1	MIR6754	microRNA 6754 (from RefSeq NR_106812.1)
ENST00000532468.2	chr11	-	ENST00000532468.2	ENSG00000254924	ENSG00000254924 (from geneSymbol)
ENST00000398536.6	chr11	+	ENST00000398536.6	KRTAP5-7	keratin associated protein 5-7 (from RefSeq NM_001012503.2)
ENST00000622388.4	chr11	+	ENST00000622388.4	FOLR3	Belongs to the folate receptor family. (from UniProt A0A087WYI3)
ENST00000546228.1	chr11	+	ENST00000546228.1	RPEP6	ribulose-5-phosphate-3-epimerase pseudogene 6 (from HGNC RPEP6)
ENST00000794241.1	chr11	+	ENST00000794241.1	ENSG00000303403	ENSG00000303403 (from geneSymbol)
ENST00000544535.1	chr11	+	ENST00000544535.1	FOLR1P1	folate receptor 1 pseudogene 1 (from HGNC FOLR1P1)
ENST00000824615.1	chr11	-	ENST00000824615.1	ENSG00000204971	ENSG00000204971 (from geneSymbol)
ENST00000824701.1	chr11	+	ENST00000824701.1	ENSG00000307242	ENSG00000307242 (from geneSymbol)
ENST00000538934.1	chr11	+	ENST00000538934.1	ENSG00000255860	ENSG00000255860 (from geneSymbol)
ENST00000312293.9	chr11	+	ENST00000312293.9	FOLR1	folate receptor alpha, transcript variant 1 (from RefSeq NM_016725.3)
ENST00000449475.6	chr11	+	ENST00000449475.6	FOLR2	Belongs to the folate receptor family. (from UniProt J3KQP4)
ENST00000540973.1	chr11	+	ENST00000540973.1	INPPL1	inositol polyphosphate phosphatase like 1 (from HGNC INPPL1)
ENST00000546310.1	chr11	-	ENST00000546310.1	PHOX2A	paired like homeobox 2a (from HGNC PHOX2A)
ENST00000542775.1	chr11	-	ENST00000542775.1	ENSG00000228286	ENSG00000228286 (from geneSymbol)
ENST00000794920.1	chr11	+	ENST00000794920.1	ENSG00000255843	ENSG00000255843 (from geneSymbol)
ENST00000650022.1	chr11	+	ENST00000650022.1	ENSG00000285864	ENSG00000285864 (from geneSymbol)
ENST00000393668.3	chr11	+	ENST00000393668.3	ENSG00000213365	ENSG00000213365 (from geneSymbol)
ENST00000294053.9	chr11	-	ENST00000294053.9	CLPB	ClpB family mitochondrial disaggregase, transcript variant 1 (from RefSeq NM_030813.6)
ENST00000795115.1	chr11	+	ENST00000795115.1	ENSG00000255672	ENSG00000255672 (from geneSymbol)
ENST00000544959.1	chr11	+	ENST00000544959.1	ENSG00000256403	ENSG00000256403 (from geneSymbol)
ENST00000371839.6	chr1	-	ENST00000371839.6	AGBL4	AGBL carboxypeptidase 4, transcript variant 5 (from RefSeq NR_136623.2)
ENST00000435986.1	chr1	-	ENST00000435986.1	HMGB1P45	high mobility group box 1 pseudogene 45 (from HGNC HMGB1P45)
ENST00000456841.2	chr1	-	ENST00000456841.2	FCF1P6	FCF1 pseudogene 6 (from HGNC FCF1P6)
ENST00000418121.5	chr1	-	ENST00000418121.5	DMRTA2	May be involved in sexual development. (from UniProt Q96SC8)
ENST00000754307.1	chr1	+	ENST00000754307.1	FAF1-AS1	FAF1-AS1 (from geneSymbol)
ENST00000396153.7	chr1	-	ENST00000396153.7	FAF1	Fas associated factor 1 (from RefSeq NM_007051.3)
ENST00000384465.1	chr1	+	ENST00000384465.1	RNU6-1026P	RNA, U6 small nuclear 1026, pseudogene (from HGNC RNU6-1026P)
ENST00000453979.2	chr1	+	ENST00000453979.2	PHB1P12	PHB1P12 (from geneSymbol)
ENST00000381143.4	chr1	+	ENST00000381143.4	MRPS6P2	mitochondrial ribosomal protein S6 pseudogene 2 (from HGNC MRPS6P2)
ENST00000262662.5	chr1	+	ENST00000262662.5	CDKN2C	cyclin dependent kinase inhibitor 2C (from HGNC CDKN2C)
ENST00000702980.2	chr1	-	ENST00000702980.2	ENSG00000290102	ENSG00000290102 (from geneSymbol)
ENST00000762766.1	chr1	-	ENST00000762766.1	ENSG00000299346	ENSG00000299346 (from geneSymbol)
ENST00000762846.1	chr1	+	ENST00000762846.1	ENSG00000299364	ENSG00000299364 (from geneSymbol)
ENST00000762607.1	chr1	+	ENST00000762607.1	ENSG00000299324	ENSG00000299324 (from geneSymbol)
ENST00000578133.1	chr1	+	ENST00000578133.1	MIR4421	microRNA 4421 (from RefSeq NR_039617.1)
ENST00000622700.1	chr1	+	ENST00000622700.1	MIR6500	microRNA 6500 (from RefSeq NR_106754.1)
ENST00000804430.1	chr1	+	ENST00000804430.1	ENSG00000304543	ENSG00000304543 (from geneSymbol)
ENST00000648827.1	chr1	+	ENST00000648827.1	C1orf185	chromosome 1 open reading frame 185, transcript variant 2 (from RefSeq NM_001410790.1)
ENST00000363392.1	chr1	+	ENST00000363392.1	Y_RNA	Y_RNA (from geneSymbol)
ENST00000440986.1	chr1	-	ENST00000440986.1	CFL1P2	cofilin 1 pseudogene 2 (from HGNC CFL1P2)
ENST00000366181.2	chr1	-	ENST00000366181.2	LINC01562	long intergenic non-protein coding RNA 1562 (from RefSeq NR_147076.1)
ENST00000242719.4	chr1	+	ENST00000242719.4	RNF11	ring finger protein 11 (from RefSeq NM_014372.5)
ENST00000480705.1	chr1	-	ENST00000480705.1	ENSG00000233406	ENSG00000233406 (from geneSymbol)
ENST00000422306.2	chr1	-	ENST00000422306.2	ENSG00000236434	ENSG00000236434 (from geneSymbol)
ENST00000530004.5	chr1	-	ENST00000530004.5	TTC39A	tetratricopeptide repeat domain 39A, transcript variant 8 (from RefSeq NM_001297667.1)
ENST00000723985.1	chr1	+	ENST00000723985.1	ENSG00000294499	ENSG00000294499 (from geneSymbol)
ENST00000723822.1	chr1	+	ENST00000723822.1	TTC39A-AS1	TTC39A antisense RNA 1 (from HGNC TTC39A-AS1)
ENST00000493793.2	chr1	-	ENST00000493793.2	EPS15	epidermal growth factor receptor pathway substrate 15, transcript variant 2 (from RefSeq NM_001159969.2)
ENST00000422197.2	chr1	+	ENST00000422197.2	ENSG00000232027	ENSG00000232027 (from geneSymbol)
ENST00000383868.1	chr1	+	ENST00000383868.1	RNU6-877P	RNA, U6 small nuclear 877, pseudogene (from HGNC RNU6-877P)
ENST00000424246.1	chr1	+	ENST00000424246.1	ENSG00000238140	ENSG00000238140 (from geneSymbol)
ENST00000426017.2	chr1	+	ENST00000426017.2	EPS15-AS1	EPS15-AS1 (from geneSymbol)
ENST00000516223.1	chr1	-	ENST00000516223.1	RNU6-1281P	RNA, U6 small nuclear 1281, pseudogene (from HGNC RNU6-1281P)
ENST00000828671.1	chr1	-	ENST00000828671.1	ENSG00000293506	ENSG00000293506 (from geneSymbol)
ENST00000431943.1	chr1	-	ENST00000431943.1	CALR4P	calreticulin 4, pseudogene (from HGNC CALR4P)
ENST00000371714.5	chr1	+	ENST00000371714.5	OSBPL9	oxysterol binding protein like 9, transcript variant 5 (from RefSeq NM_148908.4)
ENST00000440943.5	chr1	-	ENST00000440943.5	NRDC	nardilysin convertase (from HGNC NRDC)
ENST00000629102.1	chr1	+	ENST00000629102.1	ENSG00000266993	ENSG00000266993 (from geneSymbol)
ENST00000607338.1	chr1	+	ENST00000607338.1	ENSG00000272175	ENSG00000272175 (from geneSymbol)
ENST00000390787.2	chr1	-	ENST00000390787.2	MIR761	microRNA 761 (from RefSeq NR_031580.1)
ENST00000442453.2	chr1	+	ENST00000442453.2	TSEN15P2	tRNA splicing endonuclease subunit 15 pseudogene 2 (from HGNC TSEN15P2)
ENST00000371655.4	chr1	-	ENST00000371655.4	RAB3B	RAB3B, member RAS oncogene family (from RefSeq NM_002867.4)
ENST00000363969.1	chr1	+	ENST00000363969.1	RNA5SP48	RNA, 5S ribosomal pseudogene 48 (from HGNC RNA5SP48)
ENST00000422551.1	chr1	+	ENST00000422551.1	ENSG00000229032	ENSG00000229032 (from geneSymbol)
ENST00000578661.2	chr1	+	ENST00000578661.2	RN7SL290P	RNA, 7SL, cytoplasmic 290, pseudogene (from HGNC RN7SL290P)
ENST00000469458.5	chr1	-	ENST00000469458.5	TXNDC12	thioredoxin domain containing 12 (from HGNC TXNDC12)
ENST00000648686.1	chr1	-	ENST00000648686.1	ENSG00000285839	Belongs to the KTI12 family. (from UniProt A0A3B3IU88)
ENST00000371614.2	chr1	-	ENST00000371614.2	KTI12	KTI12 chromatin associated homolog (from RefSeq NM_138417.3)
ENST00000425802.1	chr1	+	ENST00000425802.1	ENSG00000223390	ENSG00000223390 (from geneSymbol)
ENST00000428794.1	chr1	+	ENST00000428794.1	TXNDC12-AS1	TXNDC12 antisense RNA 1 (from RefSeq NR_126385.1)
ENST00000809509.1	chr1	+	ENST00000809509.1	ENSG00000305195	ENSG00000305195 (from geneSymbol)
ENST00000477828.6	chr1	+	ENST00000477828.6	BTF3L4	basic transcription factor 3 like 4 (from HGNC BTF3L4)
ENST00000753045.1	chr1	-	ENST00000753045.1	ENSG00000298112	ENSG00000298112 (from geneSymbol)
ENST00000752923.1	chr1	+	ENST00000752923.1	ENSG00000298098	ENSG00000298098 (from geneSymbol)
ENST00000287727.8	chr1	+	ENST00000287727.8	ZFYVE9	zinc finger FYVE-type containing 9, transcript variant 3 (from RefSeq NM_004799.4)
ENST00000460504.3	chr1	+	ENST00000460504.3	RN7SL788P	RNA, 7SL, cytoplasmic 788, pseudogene (from HGNC RN7SL788P)
ENST00000414059.2	chr1	-	ENST00000414059.2	ENSG00000228407	ENSG00000228407 (from geneSymbol)
ENST00000412785.1	chr1	-	ENST00000412785.1	ENSG00000223429	ENSG00000223429 (from geneSymbol)
ENST00000429744.2	chr1	+	ENST00000429744.2	PDCL3P6	phosducin-like 3 pseudogene 6 (from HGNC PDCL3P6)
ENST00000454802.2	chr1	-	ENST00000454802.2	ENSG00000236004	ENSG00000236004 (from geneSymbol)
ENST00000428811.2	chr1	-	ENST00000428811.2	DNAJC19P7	DnaJ heat shock protein family (Hsp40) member C19 pseudogene 7 (from HGNC DNAJC19P7)
ENST00000395991.2	chr1	+	ENST00000395991.2	ANAPC10P1	anaphase promoting complex subunit 10 pseudogene 1 (from HGNC ANAPC10P1)
ENST00000470844.5	chr1	-	ENST00000470844.5	CC2D1B	coiled-coil and C2 domain containing 1B (from HGNC CC2D1B)
ENST00000606527.1	chr1	+	ENST00000606527.1	ENSG00000272100	ENSG00000272100 (from geneSymbol)
ENST00000661897.1	chr1	+	ENST00000661897.1	ENSG00000287078	ENSG00000287078 (from geneSymbol)
ENST00000497678.2	chr1	+	ENST00000497678.2	PLA2G12AP1	phospholipase A2 group XIIA pseudogene 1 (from HGNC PLA2G12AP1)
ENST00000371568.8	chr1	-	ENST00000371568.8	ORC1	origin recognition complex subunit 1, transcript variant 1 (from RefSeq NM_004153.4)
ENST00000257181.10	chr1	+	ENST00000257181.10	PRPF38A	pre-mRNA processing factor 38A (from RefSeq NM_032864.4)
ENST00000528457.5	chr1	-	ENST00000528457.5	TUT4	TUT4 (from geneSymbol)
ENST00000607321.2	chr1	+	ENST00000607321.2	ENSG00000272371	ENSG00000272371 (from geneSymbol)
ENST00000422983.1	chr1	+	ENST00000422983.1	EEF1GP7	eukaryotic translation elongation factor 1 gamma pseudogene 7 (from HGNC EEF1GP7)
ENST00000361314.5	chr1	+	ENST00000361314.5	GPX7	glutathione peroxidase 7 (from RefSeq NM_015696.5)
ENST00000807100.1	chr1	-	ENST00000807100.1	ENSG00000304915	ENSG00000304915 (from geneSymbol)
ENST00000517870.2	chr1	+	ENST00000517870.2	SHISAL2A	shisa like 2A, transcript variant 1 (from RefSeq NM_001042693.3)
ENST00000611397.5	chr1	-	ENST00000611397.5	SLC1A7	solute carrier family 1 member 7, transcript variant 3 (from RefSeq NM_001287597.2)
ENST00000439621.2	chr1	+	ENST00000439621.2	ENSG00000235563	ENSG00000235563 (from geneSymbol)
ENST00000531136.1	chr11	-	ENST00000531136.1	ENSG00000255558	ENSG00000255558 (from geneSymbol)
ENST00000784428.1	chr11	-	ENST00000784428.1	ENSG00000302103	ENSG00000302103 (from geneSymbol)
ENST00000530684.1	chr11	+	ENST00000530684.1	ENSG00000255018	ENSG00000255018 (from geneSymbol)
ENST00000741297.1	chr11	-	ENST00000741297.1	ENSG00000296717	ENSG00000296717 (from geneSymbol)
ENST00000787640.1	chr11	+	ENST00000787640.1	ENSG00000302524	ENSG00000302524 (from geneSymbol)
ENST00000702886.2	chr11	-	ENST00000702886.2	ENSG00000290083	ENSG00000290083 (from geneSymbol)
ENST00000529050.5	chr11	+	ENST00000529050.5	BMAL1	BMAL1 (from geneSymbol)
ENST00000410230.1	chr11	+	ENST00000410230.1	RN7SKP151	RNA, 7SK small nuclear pseudogene 151 (from HGNC RN7SKP151)
ENST00000529541.1	chr11	-	ENST00000529541.1	HMGN2P36	high mobility group nucleosomal binding domain 2 pseudogene 36 (from HGNC HMGN2P36)
ENST00000714146.1	chr11	+	ENST00000714146.1	FAR1	fatty acyl-CoA reductase 1 (from HGNC FAR1)
ENST00000525233.1	chr11	+	ENST00000525233.1	FAR1-IT1	FAR1 intronic transcript 1 (from HGNC FAR1-IT1)
ENST00000481845.1	chr11	-	ENST00000481845.1	RPL39P26	ribosomal protein L39 pseudogene 26 (from HGNC RPL39P26)
ENST00000526649.1	chr11	+	ENST00000526649.1	CENPUP1	centromere protein U pseudogene 1 (from HGNC CENPUP1)
ENST00000532487.1	chr11	-	ENST00000532487.1	ENSG00000255088	ENSG00000255088 (from geneSymbol)
ENST00000732951.1	chr11	+	ENST00000732951.1	LINC02548	long intergenic non-protein coding RNA 2548 (from HGNC LINC02548)
ENST00000530492.1	chr11	-	ENST00000530492.1	LINC02545	long intergenic non-protein coding RNA 2545 (from HGNC LINC02545)
ENST00000531066.6	chr11	-	ENST00000531066.6	PLEKHA7	pleckstrin homology domain containing A7, transcript variant 1 (from RefSeq NM_001329630.2)
ENST00000363013.1	chr11	+	ENST00000363013.1	RN7SKP90	RNA, 7SK small nuclear pseudogene 90 (from HGNC RN7SKP90)
ENST00000459748.1	chr11	-	ENST00000459748.1	RPL36AP37	ribosomal protein L36a pseudogene 37 (from HGNC RPL36AP37)
ENST00000816812.1	chr11	+	ENST00000816812.1	ENSG00000290957	ENSG00000290957 (from geneSymbol)
ENST00000526721.2	chr11	+	ENST00000526721.2	OR7E14P	olfactory receptor family 7 subfamily E member 14 pseudogene (from RefSeq NR_045002.1)
ENST00000525634.6	chr11	-	ENST00000525634.6	RPS13	ribosomal protein S13 (from RefSeq NM_001017.3)
ENST00000606526.1	chr11	-	ENST00000606526.1	SNORD14A	small nucleolar RNA, C/D box 14A (from RefSeq NR_000022.1)
ENST00000364533.1	chr11	-	ENST00000364533.1	SNORD14B	small nucleolar RNA, C/D box 14B (from RefSeq NR_001452.1)
ENST00000531428.1	chr11	-	ENST00000531428.1	PIK3C2A	phosphatidylinositol-4-phosphate 3-kinase catalytic subunit type 2 alpha (from HGNC PIK3C2A)
ENST00000364716.1	chr11	-	ENST00000364716.1	RNU6-593P	RNA, U6 small nuclear 593, pseudogene (from HGNC RNU6-593P)
ENST00000477436.1	chr11	-	ENST00000477436.1	RPL34P24	ribosomal protein L34 pseudogene 24 (from HGNC RPL34P24)
ENST00000496042.1	chr11	+	ENST00000496042.1	RPL29P21	ribosomal protein L29 pseudogene 21 (from HGNC RPL29P21)
ENST00000528644.5	chr11	+	ENST00000528644.5	NUCB2	nucleobindin 2 (from HGNC NUCB2)
ENST00000820013.1	chr11	+	ENST00000820013.1	ENSG00000306669	ENSG00000306669 (from geneSymbol)
ENST00000494359.1	chr11	+	ENST00000494359.1	ENSG00000197149	ENSG00000197149 (from geneSymbol)
ENST00000648634.1	chr11	-	ENST00000648634.1	ENSG00000285545	ENSG00000285545 (from geneSymbol)
ENST00000338965.9	chr11	+	ENST00000338965.9	NCR3LG1	natural killer cell cytotoxicity receptor 3 ligand 1 (from RefSeq NM_001202439.3)
ENST00000682764.1	chr11	-	ENST00000682764.1	KCNJ11	This receptor is controlled by G proteins. Inward rectifier potassium channels are characterized by a greater tendency to allow potassium to flow into the cell rather than out of it. Their voltage dependence is regulated by the concentration of extracellular potassium; as external potassium is raised, the voltage range of the channel opening shifts to more positive voltages. The inward rectificat…
ENST00000568280.1	chr11	+	ENST00000568280.1	ENSG00000260196	ENSG00000260196 (from geneSymbol)
ENST00000644772.1	chr11	-	ENST00000644772.1	ABCC8	ATP binding cassette subfamily C member 8, transcript variant 3 (from RefSeq NM_001351295.2)
